# CD8^+^ T-cell landscape in Indigenous and non-Indigenous people restricted by influenza mortality-associated HLA-A*24:02 allomorph

**DOI:** 10.1101/2020.10.02.20206086

**Authors:** Luca Hensen, Patricia T. Illing, E. Bridie Clemens, Thi H.O. Nguyen, Marios Koutsakos, Carolien E. van de Sandt, Nicole A. Mifsud, Andrea Nguyen, Christopher Szeto, Brendon Y. Chua, Hanim Halim, Simone Rizzetto, Fabio Luciani, Liyen Loh, Emma J. Grant, Phillipa M. Saunders, Andrew G Brooks, Steve Rockman, Tom C. Kotsimbos, Allen C. Cheng, Michael Richards, Glen P. Westall, Linda M. Wakim, Thomas Loudovaris, Stuart I. Mannering, Michael Elliott, Stuart G. Tangye, David C Jackson, Katie L Flanagan, Jamie Rossjohn, Stephanie Gras, Jane Davies, Adrian Miller, Steven Y.C. Tong, Anthony W. Purcell, Katherine Kedzierska

## Abstract

Indigenous people worldwide are at high-risk of developing severe influenza disease. HLA-A*24:02 allele, highly prevalent in Indigenous populations, is associated with influenza-induced mortality, although the basis for this association is unclear. We defined CD8^+^ T-cell immune landscapes against influenza A (IAV) and B (IBV) viruses in HLA-A*24:02-expressing Indigenous and non-Indigenous individuals, human tissues, influenza-infected patients and HLA-A*24:02-transgenic mice. We identified immunodominant protective CD8^+^ T-cell epitopes, one towards IAV and six towards IBV, with A24/PB2_550-558_-specific CD8^+^ T-cells cells being cross-reactive between IAV and IBV. Memory CD8^+^ T-cells towards these specificities were present in blood (CD27^+^CD45RA^-^ phenotype) and tissues (CD103^+^CD69^+^ phenotype) of healthy subjects, and effector CD27^-^CD45RA^-^PD-1^+^CD38^+^CD8^+^ T-cells in IAV/IBV patients. Our data present the first evidence of influenza-specific CD8^+^ T-cell responses in Indigenous Australians, and advocate for T-cell-mediated vaccines that target and boost the breadth of IAV/IBV-specific CD8^+^ T-cells to protect high-risk HLA-A*24:02-expressing Indigenous and non-Indigenous populations from severe influenza disease.

**One Sentence Summary:** Influenza-specific CD8^+^ T-cell specificities restricted by HLA-A*24:02.
