## Supplemental Data 1 for "CD8^+^ T-cell landscape in Indigenous and non-Indigenous people restricted by influenza mortality-associated HLA-A*24:02 allomorph"

### Sheet: IAV
HKx31									Sequential IP from same cells			Sequential IP from same cells
					Uninfected 1*	Uninfected 2*	CIR 16hrs HKx31 (w632)	16hrs HKx31*	Uninfected 3 (DT9)	Uninfected 3	Uninfected 3 (Class II)	12hrs HKx31 (DT9)	12hrs HKx31	12hrs HKx31 (Class II)	2hrs HKx31	4hrs HKx31	8hrs HKx31
				Virus	Uninfected	Uninfected	HKx31	HKx31	Uninfected	Uninfected	Uninfected	HKx31	HKx31	HKx31	HKx31	HKx31	HKx31
				Cell line	CIR.A*24:02	CIR.A*24:02	CIR	CIR.A*24:02	CIR.A*24:02	CIR.A*24:02	CIR.A*24:02	CIR.A*24:02	CIR.A*24:02	CIR.A*24:02	CIR.A*24:02	CIR.A*24:02	CIR.A*24:02
				Depletion antibody						DT9	DT9; w632		DT9	DT9; w632	DT9	DT9	DT9
				IP antibody	w632	w632	w632	w632	DT9	w632	Class II	DT9	w632	Class II	w632	w632	w632
				Predominant HLA captured	A*24:02 > C*04:01 > B*35:03	A*24:02 > C*04:01 > B*35:03	A*24:02 > C*04:01 > B*35:03	A*24:02 > C*04:01 > B*35:03	C*04:01	A*24:02 >> B*35:03	Class II	C*04:01	A*24:02 >> B*35:03	Class II	A*24:02 >> B*35:03	A*24:02 >> B*35:03	A*24:02 >> B*35:03	Predicted binding of native peptide
				Time infection			16hrs	16hrs				12hrs	12hrs	12hrs	2hrs	4hrs	8hrs	HLA-A*24:02			HLA-B*35:03			HLA-C*04:01
Sequence	Modifications	Protein	Start	5% FDR cut-off Length	96.9	95.9	97.6	97	96.9	96.5	96.3	97	96.6	96.4	96.1	95.9	96.2	Affinity (nM)	Rank	Bind level	Affinity (nM)	Rank	Bind level	Affinity (nM)	Rank	Bind level	Best explanation	Comment	Native form tested	Match of synthetic peptide retention time and MS2 peak intensities	Immunogenicity
TKSGSTYPVLNVTM	Oxidation(M)@14	HA	171	14													99	4641.5	2.9339	PB	39758.2	24.7415	NB	30724.4	17.1215	NB	A*24:02	Extended version of TYPVLNVTM
SGSTYPVLNVTM	Oxidation(M)@12	HA	173	12													99	3972.71	2.6468	PB	39085.6	22.7738	NB	28073	12.2112	NB	A*24:02	Extended version of TYPVLNVTM
TYPVLNVTM	Oxidation(M)@9	HA	176	9									99				99	350.558	0.5312	WB	25333.3	5.9444	NB	8799.75	0.5967	WB	A*24:02		1
IYWTIVKPGDVL		HA	248	12				99					99				99	957.626	1.049	WB	36240.1	16.4596	NB	19276.3	3.6163	NB	A*24:02		1	VERY GOOD
VYRDEALNNRF		HA	506	11				99					99				99	555.69	0.7119	WB	45296.9	55.4429	NB	16250.2	2.3227	NB	A*24:02		1	VERY GOOD
YRDEALNNRF	Ammonia-loss(N)@7	HA	507	10				91.5										20901.7	12.0052	PB	40314.4	26.5597	NB	8830.65	0.6004	WB	A*24:02/C*04:01	Truncated version of VYRDEALNNRF	1
YRDEALNNRF		HA	507	10				98.3										20901.7	12.0052	PB	40314.4	26.5597	NB	8830.65	0.6004	WB	A*24:02/C*04:01	Truncated version of VYRDEALNNRF	1	VERY GOOD
RDEALNNRF		HA	508	9				94.3										28117.1	19.1902	PB	44720.3	50.3565	NB	28286.2	12.5635	PB	A*24:02/C*04:01	Truncated version of VYRDEALNNRF	1	OK
IWHSNLNDATY		NP	138	11									98					10945.2	5.801	PB	40830.7	28.3862	NB	29900.9	15.4447	NB	A*24:02		1	VERY GOOD
TFLARSALI		NP	257	9									99					217.873	0.3854	SB	34280.4	13.4775	NB	10056.4	0.7727	WB	A*24:02		1	VERY GOOD
YSLVGIDPF		NP	296	9												17.6		1316.88	1.3044	WB	4911.45	0.6526	WB	14134.2	1.6383	WB	A*24:02		1	POOR
NLPFDRTTI		NP	417	9									44				21.9	15720.2	8.4307	PB	30300.2	9.2315	NB	24017.6	7.1169	NB	A*24:02		1	VERY GOOD
VSFQGRGVF		NP	456	9												63.2		7865.62	4.3521	PB	18808	3.3879	NB	15954.8	2.2172	NB	A*24:02		1	POOR
VLSTEKSPF		NP+3	426	9													61.7	13629.9	7.2196	PB	29279.2	8.4329	NB	24391.9	7.4924	NB	A*24:02
TFMQALHLL	Oxidation(M)@3	NS2	98	9									99					31.9357	0.0713	SB	17241.8	2.9617	NB	3940.56	0.1721	SB	A*24:02		1
MYSDFHF	Oxidation(M)@1	PA	47	7													52.3			PB							A*24:02	Truncated form of MYSDFHFINEQGES	1
MYSDFHFINEQGES	Oxidation(M)@1; Deamidated(Q)@11	PA	47	14									35.7					18147.5	9.9644	PB	44312.4	47.0256	NB	35359.7	30.5406	NB	A*24:02		1
YSDFHF		PA	48	6													29.2			PB							A*24:02	Truncated form of MYSDFHFINEQGES	1	VERY GOOD
YYLEKANKI		PA	130	9									25.6				98.1	29.3092	0.0642	SB	29329.3	8.4706	NB	5943.77	0.3112	SB	A*24:02		1	VERY GOOD	Immunogenic in mice
EYIMKGVYI		PA	457	9				85.6					72.4					589.846	0.7465	WB	33124.2	12.0142	NB	19113.3	3.5295	NB	A*24:02		1	GOOD
EYIMKGVYI	Oxidation(M)@4	PA	457	9									98.5				96.7	589.846	0.7465	WB	33124.2	12.0142	NB	19113.3	3.5295	NB	A*24:02		1
LYASPQLEGF		PA	649	10									99				99	58.5025	0.1334	SB	31657.5	10.4525	NB	9355.8	0.6823	WB	A*24:02		1	VERY GOOD	Immunodominant in human donors
DVNPTLLFL		PB1	2	9				61.5					78.4				90.5	22014.7	12.897	PB	10262.4	1.4648	WB	16290.4	2.3368	NB	A*24:02/B*35:03		1	GOOD
STTFPYTG		PB1	19	8				17.7										40249.9	47.6304	PB	46233.2	65.3373	NB	42910.5	72.6839	NB	A*24:02		1	POOR
SYLIRAL		PB1	216	7													34.4			PB							A*24:02	Truncated form of SYLIRALTL	1	VERY GOOD
SYLIRALTL		PB1	216	9				99					99				98.3	39.5222	0.0869	SB	27281.3	7.0122	NB	7278.8	0.4312	SB	A*24:02		1	VERY GOOD	Immunogenic in mice
SYLIRALTL	Deamidated(R)@5	PB1	216	9									98.9					39.5222	0.0869	SB	27281.3	7.0122	NB	7278.8	0.4312	SB	A*24:02		1
RYTKTTYWW		PB1	430	9									61.2				69.8	26.0608	0.0549	SB	43432.3	40.982	NB	19392.6	3.6777	NB	A*24:02		1	VERY GOOD
SYINRTGTF		PB1	482	9													67.8	23.4227	0.0476	SB	31844.7	10.6402	NB	8117.56	0.5146	WB	A*24:02		1	VERY GOOD
SYINRTGTFEF		PB1	482	11				99					99				99	19.835	0.0375	SB	35048.2	14.5436	NB	15773.3	2.1514	NB	A*24:02		1	VERY GOOD
RYGFVANF		PB1	498	8				23.9					78.5	93.4			52.5	40.2459	0.0889	SB	44595.6	49.2927	NB	23188	6.3609	NB	A*24:02		1	VERY GOOD	Immunodominant in human donors
RYGFVANF	Oxidation(F)@4	PB1	498	8													95.9	40.2459	0.0889	SB	44595.6	49.2927	NB	23188	6.3609	NB	A*24:02		1
GFVANF		PB1	500	6													20			PB							A*24:02	Truncated form of RYGFVANF	1	OK
EWMSIRPYF		PB1+2	8	9				99										88.2361	0.191	SB	32985.1	11.8608	NB	11136.2	0.9452	WB	A*24:02		1	VERY GOOD
CYKHNFPLY		PB1+3	24	9				98.7										729.999	0.8729	WB	41294.5	30.1898	NB	18287.1	3.1581	NB	A*24:02		1
CYKHNFPLY	Trioxidation(C)@1	PB1+3	24	9				27										729.999	0.8729	WB	41294.5	30.1898	NB	18287.1	3.1581	NB	A*24:02		1
IQYGGGYGF		PB1+3	719	9													63.8	889.833	0.9929	WB	21646.5	4.3629	NB	10461.6	0.8298	WB	A*24:02
QYGGGYGF		PB1+3	720	8												41.5	25.4	1134.22	1.1823	WB	42706.7	36.7368	NB	26390	9.7373	NB	A*24:02		1	VERY GOOD
QYKGKLCL		PB1-1	748	8									65.2					18075.2	9.9171	PB	43365.1	40.5539	NB	30836	17.386	NB	A*24:02		1
VMVSPLAVTW	Oxidation(M)@2	PB2	89	10				99					39.7					2178.78	1.7756	WB	32453.4	11.275	NB	28977.3	13.7051	NB	A*24:02		1
HYPKIYKTYF		PB2	110	10				99					99				99	28.0214	0.0601	SB	31537.5	10.3316	NB	13893.3	1.5756	WB	A*24:02		1	VERY GOOD
PKIYKTYF		PB2	112	8				97.6										39253	43.6246	PB	45661.5	59.0896	NB	42155.9	67.191	NB	A*24:02	Truncated form of HYPKIYKTYF	1	OK
IYKTYFERV		PB2	114	9													64.3	156.677	0.2981	SB	43522.6	41.5536	NB	18860.4	3.4137	NB	A*24:02		1	VERY GOOD
TYFERVERL		PB2	117	9				88.3					46.3				99	57.2762	0.1312	SB	29726.4	8.7823	NB	6713.58	0.379	SB	A*24:02		1	VERY GOOD
AYMLERELV		PB2	204	9									19.3					193.752	0.3542	SB	39103.8	22.8237	NB	13331.8	1.4205	WB	A*24:02		1	GOOD
VYIEVLHL		PB2	227	8									98.6				98.1	361.239	0.5408	WB	39267	23.2852	NB	19192.8	3.5719	NB	A*24:02		1	VERY GOOD
SFSFGGFTF	Dehydrated(T)@8	PB2	322	9				71.7										19.7699	0.0373	SB	16910	2.8777	NB	4647.53	0.2134	SB	A*24:02		1
SFSFGGFTF		PB2	322	9													57.6	19.7699	0.0373	SB	16910	2.8777	NB	4647.53	0.2134	SB	A*24:02		1	VERY GOOD	Immunogenic in mice
HFQKDAKVLF		PB2	437	10									98.1				99	391.911	0.5667	WB	37879	19.738	NB	9016.7	0.6299	WB	A*24:02		1	VERY GOOD
ILPDMTPSI	Oxidation(M)@5	PB2	463	9													98	1605.6	1.4605	WB	25028.9	5.7979	NB	5469.19	0.2712	SB	A*24:02		1
ILPDMTPSI		PB2	463	9													51.9	1605.6	1.4605	WB	25028.9	5.7979	NB	5469.19	0.2712	SB	A*24:02		1	VERY GOOD	Immunogenic in mice
TYQWIIR		PB2	549	7													16.2			PB							A*24:02	Truncated form of TYQWIIRNW	1	VERY GOOD
TYQWIIRNW		PB2	549	9				99					99				99	62.1938	0.1399	SB	44233.3	46.4533	NB	25548.5	8.725	NB	A*24:02		1	GOOD	Immunodominant in human donors
TYQWIIRNW	Oxidation(W)@9	PB2	549	9				99					99				99	62.1938	0.1399	SB	44233.3	46.4533	NB	25548.5	8.725	NB	A*24:02		1
TYQWIIRNW	Dioxidation(W)@9	PB2	549	9				99					99					62.1938	0.1399	SB	44233.3	46.4533	NB	25548.5	8.725	NB	A*24:02		1
TYQWIIRNW	Trp->Kynurenin(W)@9	PB2	549	9									99					62.1938	0.1399	SB	44233.3	46.4533	NB	25548.5	8.725	NB	A*24:02		1
TYQWIIRNW	Trp->Kynurenin(W)@4	PB2	549	9									99					62.1938	0.1399	SB	44233.3	46.4533	NB	25548.5	8.725	NB	A*24:02		1
TYQWIIRNW	Oxidation(W)@4	PB2	549	9									99					62.1938	0.1399	SB	44233.3	46.4533	NB	25548.5	8.725	NB	A*24:02		1
TYQWIIRNW	Deamidated(R)@7; Oxidation(W)@9	PB2	549	9									39.1					62.1938	0.1399	SB	44233.3	46.4533	NB	25548.5	8.725	NB	A*24:02		1
TYQWIIRNW	Deamidated(N)@8; Dioxidation(W)@9	PB2	549	9									19.6					62.1938	0.1399	SB	44233.3	46.4533	NB	25548.5	8.725	NB	A*24:02		1
TYQWIIRNW	Oxidation(W)@4; Dioxidation(W)@9	PB2	549	9													92.2	62.1938	0.1399	SB	44233.3	46.4533	NB	25548.5	8.725	NB	A*24:02		1
TYQWIIRNW	Dioxidation(W)@4	PB2	549	9													77.3	62.1938	0.1399	SB	44233.3	46.4533	NB	25548.5	8.725	NB	A*24:02		1
TYQWIIRNWET		PB2	549	11				99					99				99	8569.64	4.667	PB	45045.2	53.1961	NB	34726.6	28.3173	NB	A*24:02		1	VERY GOOD	Immunogenic in mice
TYQWIIRNWET	Dioxidation(W)@4	PB2	549	11									99					8569.64	4.667	PB	45045.2	53.1961	NB	34726.6	28.3173	NB	A*24:02		1
TYQWIIRNWET	Dioxidation(W)@4; Dioxidation(W)@9	PB2	549	11									99					8569.64	4.667	PB	45045.2	53.1961	NB	34726.6	28.3173	NB	A*24:02		1
TYQWIIRNWET	Trp->Kynurenin(W)@9	PB2	549	11									99					8569.64	4.667	PB	45045.2	53.1961	NB	34726.6	28.3173	NB	A*24:02	dmass>0.1	1
TYQWIIRNWET	Oxidation(W)@9	PB2	549	11													99	8569.64	4.667	PB	45045.2	53.1961	NB	34726.6	28.3173	NB	A*24:02		1
TYQWIIRNWET	Dioxidation(W)@9	PB2	549	11													97.7	8569.64	4.667	PB	45045.2	53.1961	NB	34726.6	28.3173	NB	A*24:02		1
WIIRNWET		PB2	552	8									86.7					36283.7	34.2034	PB	40613	27.6047	NB	38549.3	44.7415	NB	A*24:02	Truncated form of TYQWIIRNWET	1	VERY GOOD
QYSGFVRTL		PB2	591	9									81.5				31.7	214.071	0.3807	SB	28384.6	7.7756	NB	11109.9	0.9405	WB	A*24:02		1	VERY GOOD
QYSGFVRTLF	Gln->pyro-Glu@N-term	PB2	591	10				97.1										20.1058	0.0382	SB	37870.4	19.7186	NB	11816.8	1.066	WB	A*24:02		1
QYSGFVRTLF		PB2	591	10				95.7					99				99	20.1058	0.0382	SB	37870.4	19.7186	NB	11816.8	1.066	WB	A*24:02		1	VERY GOOD
GFVRTLF		PB2	594	7									51.6							PB							A*24:02	Truncated form of QYSGFVRTL	1	VERY GOOD
RYGPALSI		PB2	703	8									52				95.4	388.777	0.5642	WB	43437	41.0119	NB	18009	3.0313	NB	A*24:02		1	VERY GOOD	Immunogenic in mice
SPIVPSFDM	Oxidation(M)@9	NP	473	9									99				99	36442.6	34.6314	NB	741.854	0.1171	SB	23883.1	6.9828	NB	B*35:03
YPITADKRITEM	Oxidation(M)@12	PB2	55	12			99						99				99	37844.2	38.7105	NB	494.016	0.0851	SB	16232.1	2.3162	NB	B*35:03
PITADKRITEM	Oxidation(M)@11	PB2	56	11			99	79.9										43011.4	61.7779	NB	42580.8	36.0526	PB	35569.6	31.3217	PB	B*35:03/C*04:01	Trunctaed form of YPITADKRITEM
ITADKRITEM	Oxidation(M)@10	PB2	57	10			50											31585.6	24.2526	NB	24450.3	5.5144	PB	19290.5	3.6238	PB	B*35:03/C*04:01	Trunctaed form of YPITADKRITEM
LPFDRTTIM	Oxidation(M)@9	NP	418	9				99					99					36323.4	34.3104	NB	65.918	0.01	SB	13755.1	1.5366	WB	B*35:03
FPYTGDPPY		PB1	22	9			99	22.2					94.1				62.5	38143.9	39.6802	NB	67.7899	0.0103	SB	17285.9	2.727	NB	B*35:03
YPITADKRI		PB2	55	9			94.1											34138.3	29.1034	NB	1516.48	0.2156	SB	27499.7	11.3282	NB	B*35:03
FPNEVGARI		PB2	168	9			63.3						95.6					27629.8	18.5591	NB	148.406	0.0303	SB	8455.62	0.5561	WB	B*35:03
SPLMVAYML	Acetyl@N-term	PB2	199	9				25										16983.7	9.2012	NB	832.099	0.1281	SB	22605.1	5.8744	NB	B*35:03
TFDTAQII		PB2	609	8								61.6	50.6				55.7	20910.3	12.0123	NB	42042.9	33.444	NB	5246.38	0.2522	SB	C*04:01
TIDLTDSEM	Oxidation(M)@9	HA	452	9								92.6						40643.3	49.376	NB	9397.39	1.3219	WB	14777.1	1.8167	WB	C*04:01
NTDLEVLM		M1	36	8			80.5					41						43139.1	62.5662	NB	32985.8	11.8615	NB	28229.9	12.4708	PB	C*04:01
SFDMSNEGSYF	Oxidation(M)@4	NP	478	11								91.4						4655.93	2.9397	NB	40185.1	26.1164	NB	2290.27	0.0769	SB	C*04:01
LTDMTLEEM	Oxidation(M)@4; Oxidation(M)@9	NS1	90	9			97.8					38.6						32261.9	25.4226	NB	13150.7	1.9796	WB	10060	0.7731	WB	C*04:01
LTDMTLEEM	Oxidation(M)@9	NS1	90	9			84.6											32261.9	25.4226	NB	13150.7	1.9796	WB	10060	0.7731	WB	C*04:01
FLEESHPGIF		PB1	94	10			96.8					97.8						10402.4	5.5276	NB	25503	6.0285	NB	7269.67	0.4303	SB	C*04:01
IIPNIGSRPWV		HA	229	11										99				28315.6	19.451	NB	38155.5	20.3861	NB	33702.3	24.9945	NB	Class II
IYWTIVKPGDVLVINSNGNLIAPR	Dioxidation(W)@3	HA	248	24										99													Class II
YWTIVKPGDVLVINSNGNLIAPR	Trp->Kynurenin(W)@2	HA	249	23										99													Class II
YWTIVKPGDVLVINSNGNLIAPR	Dioxidation(W)@2	HA	249	23										99													Class II
WTIVKPGDVLVINSNGNLIAPR	Dioxidation(W)@1	HA	250	22										99													Class II
WTIVKPGDVLVINSNGNLIAPR		HA	250	22										99													Class II
TIVKPGDVLVINSNGNLIAPR		HA	251	21										99													Class II
TIVKPGDVLVINSNGNLIAPR	Deamidated(N)@14	HA	251	21										99													Class II
IVKPGDVLVINSNGNLIA		HA	252	18										72													Class II
IVKPGDVLVINSNGNLIAP		HA	252	19										95.7													Class II
IVKPGDVLVINSNGNLIAPR		HA	252	20										99													Class II
IVKPGDVLVINSNGNLIAPR	Deamidated(N)@11	HA	252	20										99													Class II	dmass>0.1
VKPGDVLVINSNGNLIAPR		HA	253	19										99													Class II
VKPGDVLVINSNGNLIAPRG		HA	253	20										99													Class II
KPGDVLVINSNGNL		HA	254	14										99				38593.5	41.1829	NB	33079.5	11.9637	NB	36006.4	32.9442	NB	Class II
KPGDVLVINSNGNLI		HA	254	15										99													Class II
KPGDVLVINSNGNLIA		HA	254	16										99													Class II
KPGDVLVINSNGNLIAP		HA	254	17										97.7													Class II
KPGDVLVINSNGNLIAPR		HA	254	18										99													Class II
KPGDVLVINSNGNLIAPR	Deamidated(N)@9; Deamidated(N)@11	HA	254	18										99													Class II
KPGDVLVINSNGNLIAPR	Deamidated(N)@9; Deamidated(N)@11; Deamidated(N)@13	HA	254	18										90.5													Class II
KPGDVLVINSNGNLIAPRG		HA	254	19										99													Class II
DAPIDTCISECITPNGSIPNDKP	Cys->Dha(C)@7; Dioxidation(C)@11	HA	287	23										45.9													Class II
DAPIDTCISECITPNGSIPNDKPFQ	Dioxidation(C)@7; Cys->Dha(C)@11	HA	287	25										99													Class II
DAPIDTCISECITPNGSIPNDKPFQ	Cys->Dha(C)@7; Dioxidation(C)@11	HA	287	25										99													Class II
APIDTCISECITPNGSIPNDK	Dehydrated(S)@8; Oxidation(C)@10	HA	288	21										99													Class II
APIDTCISECITPNGSIPNDKP	Dehydrated(S)@8; Oxidation(C)@10	HA	288	22										99													Class II
APIDTCISECITPNGSIPNDKP	Dehydro(C)@10; Oxidation(P)@13	HA	288	22										78.8													Class II
APIDTCISECITPNGSIPNDKP	Methyl(C)@10	HA	288	22										16.9													Class II
APIDTCISECITPNGSIPNDKPF	Cys->Dha(C)@6; Dioxidation(C)@10	HA	288	23										99													Class II
APIDTCISECITPNGSIPNDKPFQ	Dioxidation(C)@6; Cys->Dha(C)@10	HA	288	24										99													Class II
APIDTCISECITPNGSIPNDKPFQ	Dehydro(C)@10; Oxidation(P)@13	HA	288	24										99													Class II
APIDTCISECITPNGSIPNDKPFQNVN	Dioxidation(C)@6; Cys->Dha(C)@10	HA	288	27										99													Class II
CISECITPNGSIPNDK	Oxidation(C)@5	HA	293	16										99													Class II
CISECITPNGSIPNDKP	Oxidation(C)@5	HA	293	17									99	99													Class II
CISECITPNGSIPNDKP	Dehydrated(S)@3; Oxidation(C)@5	HA	293	17										97.5													Class II
CISECITPNGSIPNDKPF	Oxidation(C)@5	HA	293	18									99	99													Class II
CISECITPNGSIPNDKPFQ	Oxidation(C)@5	HA	293	19										99													Class II
ISECITPNGSIPNDK	Glutathione(C)@4	HA	294	15										99													Class II
ISECITPNGSIPNDK		HA	294	15										99													Class II
ISECITPNGSIPNDKP	Glutathione(C)@4	HA	294	16									85.4	99													Class II
ISECITPNGSIPNDKP		HA	294	16										99													Class II
ISECITPNGSIPNDKPF	Glutathione(C)@4	HA	294	17										99													Class II
ISECITPNGSIPNDKPF		HA	294	17										16.8													Class II
ISECITPNGSIPNDKPFQ	Glutathione(C)@4	HA	294	18										99													Class II
SECITPNGSIPNDKP	Dioxidation(C)@3	HA	295	15										99													Class II
SECITPNGSIPNDKPF	Dioxidation(C)@3	HA	295	16										99													Class II
SECITPNGSIPNDKPFQ	Dioxidation(C)@3	HA	295	17										99													Class II
ECITPNGSIPNDK	Glutathione(C)@2	HA	296	13										96.6				46458.4	86.5968	NB	48355.5	92.9304	NB	44953.7	87.5453	NB	Class II
ECITPNGSIPNDKP	Glutathione(C)@2	HA	296	14										99				47349	92.8946	NB	48684.6	95.5233	NB	47362.8	96.5256	NB	Class II
ECITPNGSIPNDKP		HA	296	14										98.2				47349	92.8946	NB	48684.6	95.5233	NB	47362.8	96.5256	NB	Class II
ECITPNGSIPNDKPF	Glutathione(C)@2	HA	296	15										94.7													Class II
ECITPNGSIPNDKPFQ	Glutathione(C)@2	HA	296	16										93.7													Class II
CITPNGSIPNDKP	Glutathione(C)@1	HA	297	13										99				46109.3	83.9225	NB	48268.7	91.917	NB	46138.3	94.4055	NB	Class II
ITPNGSIPNDK		HA	298	11										99				43264.4	63.3372	NB	47582.6	82.9274	NB	40840.4	58.1074	NB	Class II
ITPNGSIPNDKP		HA	298	12										99				44489.2	71.5938	NB	47927.3	87.6184	NB	45221	89.3176	NB	Class II
ITPNGSIPNDKPF		HA	298	13										99				12444	6.5912	NB	31313.4	10.1047	NB	34719.4	28.2938	NB	Class II
ITPNGSIPNDKPFQ		HA	298	14										99				34679.6	30.2544	NB	45392.1	56.3976	NB	43091.6	74.0206	NB	Class II
TPNGSIPNDKPF		HA	299	12										99				31988.7	24.9208	NB	9854.85	1.393	WB	34250.4	26.7315	NB	Class II
VPEKQTRGLFGAIAGFIE		HA	339	18										77.7													Class II
TRGLFGAIAGFIE		HA	344	13										99				36348.5	34.3782	NB	47019.7	75.2153	NB	42619.1	70.5189	NB	Class II
ADLKSTQAAIDQING		HA	381	15										17.7													Class II
ADLKSTQAAIDQINGKL		HA	381	17										99													Class II
ADLKSTQAAIDQINGKLNR	Deamidated(Q)@7	HA	381	19										18.6													Class II
DLKSTQAAIDQING		HA	382	14										96.7				45804	81.5426	NB	46975.5	74.6286	NB	46415.2	95.2296	NB	Class II
DLKSTQAAIDQINGKL		HA	382	16										99													Class II
VPSERGLQRRRFVQNALNGNGDPN		M1	68	24										99													Class II
APFSKDNSIRLSAG		NA	98	14										86.2				44928.4	74.7955	NB	41057.9	29.2334	NB	40581.4	56.4187	NB	Class II
VHISPLSGSAQHVEE		NA	263	15										99													Class II
SNRPVVDINMEDYS	Oxidation(M)@10	NA	298	14										99				44970.2	75.1054	NB	48088.8	89.7841	NB	43782.4	79.2473	NB	Class II
SNRPVVDINMEDYSID	Oxidation(M)@10	NA	298	16										99													Class II
NRPVVDINMEDYS	Oxidation(M)@9	NA	299	13										99				45419.1	78.5617	NB	47550.2	82.4786	NB	44466.5	84.2377	NB	Class II
IQPTFSVQRNLPF		NP	408	13										99				2359.15	1.8787	WB	31450.6	10.2438	NB	29018.7	13.7732	NB	Class II
IQPTFSVQRNLPFD		NP	408	14									99	99				19401.2	10.868	NB	43878.2	43.9186	NB	40194.7	53.9912	NB	Class II
IQPTFSVQRNLPFD	Deamidated(Q)@2	NP	408	14										78.3				19401.2	10.868	NB	43878.2	43.9186	NB	40194.7	53.9912	NB	Class II
IQPTFSVQRNLPFDR		NP	408	15									98.2	99													Class II
QPTFSVQRNLPFDR	Gln->pyro-Glu@N-term	NP	409	14										99				40971.4	50.9253	NB	41493.8	31.002	NB	43064.5	73.8213	NB	Class II
QPTFSVQRNLPFDR		NP	409	14										66.9				40971.4	50.9253	NB	41493.8	31.002	NB	43064.5	73.8213	NB	Class II
EAMAF		PB1	90	5				16.5																			?	Also in human proteome
ISSLFIDSI		PB1-3	594	9			51.8											11212.2	5.9305	NB	25927.5	6.2538	PB	26060.8	9.3249	NB	?
PSIGLSCGAPVSVFVVH		PB1-3	702	17			19.8																				?	dmass>>0.1

### Sheet: IBV
B/Malaysia					Uninfected 1*	Uninfected 2*	Uninfected 3	2hrs B/Malaysia	4hrs B/Malaysia	8hrs B/Malaysia	12hrs B/Malaysia
				Virus	Uninfected	Uninfected	Uninfected	B/Malaysia	B/Malaysia	B/Malaysia	B/Malaysia
				Cell line	CIR.A*24:02	CIR.A*24:02	CIR.A*24:02	CIR.A*24:02	CIR.A*24:02	CIR.A*24:02	CIR.A*24:02
				Depletion antibody			DT9	DT9	DT9	DT9	DT9
				IP antibody	w632	w632	w632	w632	w632	w632	w632
				Predominant HLA captured	A*24:02 > C*04:01 > B*35:03	A*24:02 > C*04:01 > B*35:03	A*24:02 >> B*35:03	A*24:02 >> B*35:03	A*24:02 >> B*35:03	A*24:02 >> B*35:03	A*24:02 >> B*35:03	Predicted binding of native peptide									Sequence observed Koutsakos et al. 2019, Nature Immunology
				Time infection				2hrs	4hrs	8hrs	12hrs	HLA-A*24:02			HLA-B*35:03			HLA-C*04:01
Sequence	Modifications	Protein	Start	5% FDR cut-off Length	96.2	95.6	95.9	96.6	96.4	95.9	96.1	Affinity (nM)	Rank	Bind level	Affinity (nM)	Rank	Bind level	Affinity (nM)	Rank	Bind level	Cell lines	Antibodies	Best Explanation	Comment	Native form tested	Match of synthetic peptide retention time and MS2 peak intensities	Native form immunodominant in humans
LYGDSKPQKF		HA	219	10						87.1	98.8	242.215	0.4159	SB	42954.2	38.0849	NB	4822.1	0.225	SB			A*24:02		1	VERY GOOD
HYVSQIGGF		HA	238	9						99	99	531.584	0.6893	WB	34755.1	14.1234	NB	15548	2.0687	NB			A*24:02		1	VERY GOOD
PYYTGEHAKA	Trimethyl(K)@9	HA	323	10							81.7	25431	16.0446	PB	46365.5	66.9277	NB	37980.8	41.8494	NB			A*24:02	poor native binding prediction, modified
NCPIWVKTPLKL	Deamidated(N)@1	HA	335	12							20.4	10274.7	5.4666	PB	27856.1	7.409	NB	33901.3	25.6231	PB			A*24:02	extended version of IWVKTPLKL
IWVKTPLKL		HA	338	9						99	99	168.727	0.3174	SB	37384.8	18.6604	NB	9988.61	0.7644	WB			A*24:02		1	VERY GOOD
IWVKTPLKL	Dioxidation(W)@2	HA	338	9						94	99	168.727	0.3174	SB	37384.8	18.6604	NB	9988.61	0.7644	WB			A*24:02		1
WVKTPLKL		HA	339	8							44	18829.8	10.4612	PB	39551.9	24.1102	NB	30167.7	15.9581	PB			A*24:02	Truncated version of IWVKTPLKL	1	VERY GOOD
VKTPLKL		HA	340	7							27.5			PB									A*24:02	Truncated version of IWVKTPLKL
GFLEGGWEGMI		HA	370	11						34.6		6254.19	3.6344	PB	44161.6	45.9336	NB	29317.9	14.3146	NB			A*24:02		1	POOR
YYSTAASSL		HA	552	9					33.8	81.7	26.8	229.909	0.3998	SB	11470.7	1.6958	WB	2004.12	0.0654	SB			A*24:02		1	VERY GOOD	Immunodominant in human donors
VYMVSRDNV	Oxidation(M)@3	HA	571	9						99	99	281.952	0.4629	SB	36664.9	17.2334	NB	14614.9	1.7692	WB			A*24:02		1
KMHQEDPTKL		HA+2	144	10							95.6	24845.8	15.4655	PB	36600.7	17.1082	NB	26513.4	9.8935	NB			A*24:02
NYLSKRYFI		HA+3	276	9							99	43.6697	0.0974	SB	34125.4	13.2675	NB	12558.2	1.2295	WB			A*24:02		1	VERY GOOD
MYLNPGNYSM	Oxidation(M)@1; Oxidation(M)@10	M1	131	10						99	99	211.685	0.3778	SB	12227.2	1.8219	WB	6876.71	0.3923	SB			A*24:02		1
MYLNPGNYSM	Oxidation(M)@10	M1	131	10						99	99	211.685	0.3778	SB	12227.2	1.8219	WB	6876.71	0.3923	SB			A*24:02		1
MLPSTIQTLTLF	Oxidation(M)@1	NA	1	12						93.5	98.9	450.853	0.6158	WB	28161.2	7.6203	NB	22200.6	5.5638	NB			A*24:02		1
LYSDILLK		NA	32	8						99	93.9	23219.9	13.92	PB	46659.4	70.4907	NB	30280.5	16.1892	PB			A*24:02	Truncated version of LYSDILLKF	1	VERY GOOD
LYSDILLKF		NA	32	9						96.3	99	27.3202	0.0583	SB	32117	10.9112	NB	5880.51	0.3052	SB			A*24:02		1	VERY GOOD	Immunodominant in human donors
LYSDILLKF	Oxidation(F)@9	NA	32	9							99	27.3202	0.0583	SB	32117	10.9112	NB	5880.51	0.3052	SB			A*24:02		1
SDILLKF		NA	34	7							40.5			PB						PB			A*24:02	Truncated version of LYSDILLKF
AYTDTYHSY		NA	209	9					64.1	99	99	2773.03	2.0911	PB	37717.1	19.3727	NB	12392.3	1.188	WB			A*24:02		1	VERY GOOD
TYHSYANNI		NA	213	9					35.1	74.7	85.9	78.4422	0.1712	SB	35550.8	15.2977	NB	13821.9	1.5555	WB			A*24:02		1	VERY GOOD	Immunogenic in mice
SMEEPGWYSF	Oxidation(M)@2	NA	402	10							98.6	515.358	0.6755	WB	29619.8	8.6986	NB	11821.6	1.0668	WB	CIR.A*02:01	BB7.2, w632	A*24:02		1
TVTGVNMAL	Oxidation(M)@7	NA	458	9							77.8	25718.3	16.343	PB	3019.5	0.4003	SB	20974.9	4.647	NB	CIR.A*02:01	BB7.2, w632	A*24:02/B*35:03		1
TVTGVNMAL		NA	458	9						94.2		25718.3	16.343	PB	3019.5	0.4003	SB	20974.9	4.647	NB	CIR.A*02:01	BB7.2, w632	A*24:02/B*35:03		1	VERY GOOD
PFVPILFEQL		NA+3	480	10						24.1		1441.73	1.37	WB	41215.9	29.8707	NB	28190.5	12.4057	NB			A*24:02		1	POOR
VYNMVVKLGEF	Oxidation(M)@4	NP	79	11							99	326.535	0.5087	WB	43282.7	40.0269	NB	24017.6	7.1169	NB			A*24:02		1
VYNMVVKLGEF		NP	79	11							99	326.535	0.5087	WB	43282.7	40.0269	NB	24017.6	7.1169	NB			A*24:02		1	VERY GOOD
IYFSPIRVTF		NP	164	10						98.9	99	16.6949	0.0269	SB	29577.2	8.6651	PB	9032.52	0.6324	WB			A*24:02		1	VERY GOOD	Immunodominant in human donors
YFSPIRVTF		NP	165	9						99	99	28.174	0.0606	SB	10275.9	1.4672	WB	1184.27	0.0383	SB			A*24:02		1	VERY GOOD	Immunodominant in human donors
MYKTTMGSDGF	Oxidation(M)@1; Oxidation(M)@6	NP	181	11					39.4	99	99	942.923	1.0368	WB	38571.8	21.4098	NB	23972.2	7.0709	NB			A*24:02		1
MYKTTMGSDGF	Oxidation(M)@6	NP	181	11						99	99	942.923	1.0368	WB	38571.8	21.4098	NB	23972.2	7.0709	NB			A*24:02		1
MYKTTMGSDGF	Oxidation(M)@1	NP	181	11						99	99	942.923	1.0368	WB	38571.8	21.4098	NB	23972.2	7.0709	NB			A*24:02		1
MYKTTMGSDGF		NP	181	11						99	99	942.923	1.0368	WB	38571.8	21.4098	NB	23972.2	7.0709	NB			A*24:02		1	VERY GOOD
MYKTTMGSDGF	Dioxidation(M)@1; Oxidation(M)@6	NP	181	11							99	942.923	1.0368	WB	38571.8	21.4098	NB	23972.2	7.0709	NB			A*24:02		1
VGLDPSLISTF		NP	218	11							99	6721.79	3.8522	PB	41790.3	32.2976	NB	25807.7	9.0121	NB			A*24:02		1	VERY GOOD
ISIYAKIPQLGF	Hex(S)@2	NP	336	12							30	460.137	0.6249	WB	38136.5	20.3403	NB	33188.1	23.4627	NB			A*24:02	Extended version of IYAKIPQLGF
IYAKIPQL		NP	338	8						99	99	632.234	0.7868	WB	39320.6	23.4394	NB	16121.9	2.2771	PB			A*24:02		1	VERY GOOD
IYAKIPQLGF		NP	338	10						99	99	8.0869	0.0084	SB	37523.7	18.9418	NB	10199.3	0.7898	WB			A*24:02		1	VERY GOOD
IYAKIPQLGF	Deamidated(Q)@7	NP	338	10						99		8.0869	0.0084	SB	37523.7	18.9418	NB	10199.3	0.7898	WB			A*24:02		1
AAYEDLRVL		NP	392	9							96.6	28753.6	20.0216	PB	7185.3	0.972	WB	19765.4	3.8722	NB			A*24:02/B*35:03		1	VERY GOOD	Immunogenic in mice
VLSALTGTEF		NP	399	10						94.1	99	4628.71	2.9289	PB	31179.2	9.9725	NB	21026.9	4.6828	NB			A*24:02		1	VERY GOOD
KAIGVKMMKVLLF	Oxidation(M)@7	NS1	78	13							99	4886.75	3.036	PB	40130.8	25.934	NB	32556.1	21.6757	NB			A*24:02		1
KAIGVKMMKVLLF		NS1	78	13						99	24.1	4886.75	3.036	PB	40130.8	25.934	NB	32556.1	21.6757	NB			A*24:02		1	GOOD
LFMDPSAGIEGF	Oxidation(M)@3	NS1	89	12						19.2		1344.63	1.3195	WB	23568.4	5.1233	NB	12792.2	1.2894	WB			A*24:02
AYDQSGRL		NS1	211	8							38.5	23416.9	14.097	PB	41952.9	33.0254	NB	3613.86	0.1518	SB	CIR, CIR.A*02:01	BB7.2, w632	A*24:02/C*04:01	Shorter version of AYDQSGRLV	1	VERY GOOD
AYDQSGRLV		NS1	211	9							99	5073.66	3.1221	PB	39890.1	25.1531	NB	887.688	0.0231	SB	CIR.A*02:01	BB7.2, w632	A*24:02/C*04:01		1	VERY GOOD
VLMKDIQSQF	Oxidation(M)@3	NS2	28	10						97.8	99	2823.5	2.1175	PB	34650	13.9739	NB	21974.2	5.3859	NB	CIR.A*02:01	BB7.2	A*24:02		1
MIFSYNQDYSL	Oxidation(M)@1	PA	146	11							20.6	11303.9	5.9743	PB	18598.4	3.3322	NB	28791.3	13.3977	NB			A*24:02		1
TVMMKYVLF		PA	453	9							93.2	475.771	0.6398	WB	22037.6	4.5074	NB	23240	6.4054	NB			A*24:02		1	VERY GOOD
TVMMKYVLF	Oxidation(M)@3	PA	453	9						99	88.1	475.771	0.6398	WB	22037.6	4.5074	NB	23240	6.4054	NB			A*24:02		1
TVMMKYVLF	Oxidation(M)@4	PA	453	9							85.9	475.771	0.6398	WB	22037.6	4.5074	NB	23240	6.4054	NB			A*24:02		1
KYVLFHTSL		PA	457	9							99	151.795	0.2912	SB	30951.3	9.7718	NB	14055.4	1.6187	WB			A*24:02		1	VERY GOOD	Immunodominant in human donors
FYRDGFVSNF		PB1	495	10							77.5	94.9933	0.2035	SB	33026.9	11.9064	NB	1844.68	0.06	SB			A*24:02		1	GOOD
NFAMELPSF	Oxidation(M)@4	PB1	503	9							44.9	273.44	0.4534	SB	23534.8	5.1081	NB	9649.83	0.7224	WB			A*24:02		1		Immunodominant in human donors
TYGPIGDTEGF		PB2	103	11						99	99	93.4439	0.2007	SB	20466.9	3.9255	NB	22493.8	5.7895	NB			A*24:02		1	VERY GOOD
IYHPGGNKL		PB2	245	9						63	25.6	393.914	0.5683	WB	28151.8	7.6137	NB	4689.2	0.2162	SB			A*24:02		1	VERY GOOD
VFSQDTRMF	Oxidation(M)@8	PB2	405	9						97.4	99	280.667	0.4615	SB	36704.6	17.3107	NB	7682.26	0.4704	SB			A*24:02		1
MYQLQRYFL	Oxidation(M)@1	PB2	433	9							99	30.4516	0.0677	SB	25076.1	5.8207	NB	2808.72	0.1039	SB			A*24:02		1
YFLNRSNDLF		PB2	439	10							99	49.1231	0.1124	SB	30670.3	9.5222	NB	3918.71	0.1708	SB			A*24:02		1	VERY GOOD
TYQWVLKNL		PB2	550	9							93.7	71.1337	0.1559	SB	38386.1	20.9403	NB	11400.4	0.9924	WB			A*24:02		1	VERY GOOD	Immunodominant in human donors
TYQWVLKNL	Dioxidation(W)@4	PB2	550	9							91.2	71.1337	0.1559	SB	38386.1	20.9403	NB	11400.4	0.9924	WB			A*24:02		1
FPIMHDRTKI		HA	110	10							55.4	30904.5	23.1367	NB	1932.09	0.2746	SB	24651.1	7.7565	NB	CIR.A*02:01	w632	B*35:03
FPIMHDRTKI	Oxidation(M)@4	HA	110	10							27.2	30904.5	23.1367	NB	1932.09	0.2746	SB	24651.1	7.7565	NB	CIR.A*02:01	w632	B*35:03
LPQSGRIVV		HA	255	9							91.5	36383.9	34.4735	NB	954.501	0.1446	SB	15886.4	2.1925	NB	CIR.A*02:01	w632	B*35:03
TGTITYQRGILLPQ		HA	273	14						99	99	40090	46.9436	NB	46752.9	71.7175	NB	42477.3	69.4866	NB	CIR, CIR.A*02:01	BB7.2, Class II	Class II
HGYTSHGAHGVAVAAD		HA	384	16							89.9										CIR, CIR.A*02:01	Class II	Class II
ITKNLNSLSELEVKN		HA	410	15							99										CIR, CIR.A*02:01	BB7.2, w632, Class II	Class II
ITKNLNSLSELEVKNLQ		HA	410	17							99										CIR, CIR.A*02:01	BB7.2, w632, Class II	Class II
LAVLLSNEGIINSEDE		HA	460	16						99	99										CIR, CIR.A*02:01	BB7.2,Class II	Class II
LAVLLSNEGIINSEDEH		HA	460	17						99											CIR, CIR.A*02:01	BB7.2,Class II	Class II
AVLLSNEGIINSEDE		HA	461	15							99										CIR, CIR.A*02:01	Class II	Class II
AVLLSNEGIINSEDEH		HA	461	16						99	99										CIR, CIR.A*02:01	BB7.2, Class II	Class II
AKDVMEVLKQSSMGNS	Oxidation(M)@5; Oxidation(M)@13	M1	226	16						99											CIR, CIR.A*02:01	BB7.2, Class II	Class II
QSSMGNSALVKKYL	Gln->pyro-Glu@N-term; Oxidation(M)@4	M1	235	14						60		35655.9	32.5651	NB	40855	28.4744	NB	37887.7	41.3745	NB			?

### Sheet: Explanations
Predicted binding of native peptide
	Predicted nM affinity and %Rank of binding as calculated by NetMHCpan4.0 for 8-14mers
	Bind levels for each HLA:	SB (strong binder)	%Rank <0.5
		WB (weak binder)	%Rank <2
		PB (possible binder)	Not in class II pull down and %Rank >2 (8-14mers) or not calculated (length less than 8 or greater than 14), but:	overlap with predicted SB or WB of given allotype
				or
				best predicted nM binding affinity of the 3 HLA allotypes and isolated in an IP where that HLA could be pulled down
				or
				For HLA-A*24:02 only (due to over expression), identified in CIR.A*24:02 with w632 pull down, not in DT9 pull down (IAV only), %rank binding less than 21, not predicted to bind B3503 at <2000nM affinity
		NB (non-binder)	none of the above
Best explanation
	Best explanation = HLA-A*24:02, when not seen in DT9 (IAV only) or Class II pull down, if any of the following:
	1	Isolated from CIR-A*24:02 with w632 and predicted SB
	2	Isolated from CIR-A*24:02 with w632 and predicted WB
	3	Isolated from CIR-A*24:02 with w632 and predicted PB
	Best explanation = HLA-B*35:03, when not seen in Class II pull down, if any of the following:
	1	Isolated with w632 and predicted SB
	2	Isolated with w632 and best predicted nM binding affinity
	3	Isolated with w632 and overlap with SB
	Best explanation = HLA-C*04:01, when not seen in Class II pull down, if any of the following:
	1	Pull down with DT9
	2	Isolated with w632 without DT9 depletion and predicted nM binding affinity similar to HLA-A*24:02 or better
Citation for NetMHC4.0
	NetMHCpan-4.0: Improved Peptide–MHC Class I Interaction Predictions Integrating Eluted Ligand and Peptide Binding Affinity Data Vanessa Jurtz, Sinu Paul, Massimo Andreatta, Paolo Marcatili, Bjoern Peters and Morten Nielsen The Journal of Immunology (2017) ji1700893; DOI: 10.4049/jimmunol.1700893
